# Paving the way for human vaccination against Rift Valley fever virus: A systematic literature review of RVFV epidemiology from 1999 to 2021

**DOI:** 10.1101/2021.09.29.21264307

**Authors:** Keli N. Gerken, A. Desirée LaBeaud, Henshaw Mandi, Maïna L’Azou Jackson, J. Gabrielle Breugelmans, Charles H. King

## Abstract

**Background:** Rift Valley fever virus (RVFV) is a lethal threat to humans and livestock in many parts of Africa, the Arabian Peninsula, and the Indian Ocean. This systematic review’s objective was to consolidate understanding of RVFV epidemiology during 1999-2021 and highlight knowledge gaps relevant to plans for human vaccine trials.

**Methodology/Principal Findings:** The review is registered with PROSPERO (CRD42020221622). Reports of RVFV infection or exposure among humans, animals, and/or vectors in Africa, the Arabian Peninsula, and the Indian Ocean during the period January 1999 to June 2021 were eligible for inclusion. Online databases were searched for publications, and supplemental materials were recovered from official reports and research colleagues. Exposures were classified into five groups: 1) acute human RVF cases, 2) acute animal cases, 3) human RVFV sero-surveys, 4) animal sero-surveys, and 5) arthropod infections. Human risk factors, circulating RVFV lineages, and surveillance methods were also tabulated. In meta-analysis of risks, summary odds ratios were computed using random-effects modeling. 1104 unique human or animal RVFV transmission events were reported in 39 countries during 1999-2021. Outbreaks among humans or animals occurred at rates of 5.8/year and 12.4/year, respectively, with Mauritania, Madagascar, Kenya, South Africa, and Sudan having the most human outbreak years. Men had greater odds of RVFV infection than women, and animal contact, butchering, milking, and handling aborted material were significantly associated with greater odds of exposure. Animal infection risk was linked to location, proximity to water, and exposure to other herds or wildlife. RVFV was detected in a variety of mosquito vectors during interepidemic periods, confirming ongoing transmission.

**Conclusions/Significance:** With broad variability in surveillance, case finding, survey design, and RVFV case confirmation, combined with uncertainty about populations-at-risk, there were inconsistent results from location to location. However, it was evident that RVFV transmission is expanding its range and frequency. Gaps assessment indicated the need to harmonize human and animal surveillance and improve diagnostics and genotyping. Given the frequency of RVFV outbreaks, human vaccination has strong potential to mitigate the impact of this now widely endemic disease.

**Author Summary:** Rift Valley fever virus (RVFV) is a globally important mosquito-transmitted zoonosis that is also directly transmissible via aerosolization of body fluids from infected animals. RVFV outbreaks cause mass mortality of young livestock and pregnancy losses in both humans and animals. Severe human cases also result in hemorrhagic fever, encephalitis, and death. Loss of livestock additionally threatens the livelihood of people who depend on animals for income and food. In endemic areas, initiation of RVFV outbreaks is connected to weather events that cause excess rainfall, leading to flooding and subsequent mosquito blooms. However, the natural cycle of RVFV transmission is complex, requiring congregation of susceptible mammalian hosts and mosquito vectors in suitable environments. Several human vaccine candidates are in different stages of development, but none are yet licensed for use in human populations. In this systematic review, we assessed the 1999-2021 frequency and distribution of RVFV outbreaks among humans, animals, and vectors to identify potential locations and population targets for a human RVFV vaccine efficacy trial. It focuses on current understanding of RVFV epidemiology and the identification of gaps that pose critical barriers to controlling expansion of RVFV and implementing new protective measures including human vaccination.
