## Supplementary material for "Paving the way for human vaccination against Rift Valley fever virus: A systematic literature review of RVFV epidemiology from 1999 to 2021": S4_Table countries with RVFV by year

### Sheet: Sheet1
Country Surveyed	Epidemic? Y/N	Epidemic Year(s)	Epizootic? Y/N	Epizootic Year(s)	IEP positive humans	IEP human year(s)	IEP positive animals	IEP animal Year(s)	Unique Study ID (see S2 and S3 Tables)
Angola					Y	2016			ID252, ID310, ID353, ID364
Botswana			Y	2010, 2014, 2017	Y	2013-14	Y	2014, 2010-2011	ID159, ID322, ID491, ProMed, OIE
Burkina Faso							Y	(1984), 2005-7	ID138, ID185, ID186
Burundi	Y	2007							ProMed
Cameroon					Y	2005-2012	Y	2003, 2013-2014, 2016-2017	ID156, ID368, ID396, ID402
Central African Republic	Y	(1973/74, 1985), 2019	Y	2019	Y	(1974), 2010-2012	Y	(1969), 2010-2012	ID31, ID138, ID149, ID271, ID478, Promed
Chad					Y	2001	Y	2002, 2009, 2019	ID6, ID216, ID406, ProMed
Comoros Islands	Y	2007	Y	2006-2007	Y	2011-2012	Y	2009, 2010-2011, 2015	ID197, ID211, ID384, ID394, ID431, ID432, ID491, ProMed
Cote d'Ivoire							Y	2012-2014	ID356
Democratic Republic of Congo							Y	2013-2015, 2017	ID130, ID131, ID282, ID313, ID373
Djibouti					Y	2010-11	Y	2007-2008	ID21, ID325
Egypt	Y	(1977-1979, 1993, 1994, 1997), 1999, 2003	Y	(1977-1979, 1993, 1994, 1997), 1999, 2003	Y	(1981) 2009-2010	Y	(1981), 2004-2005, 2009-2010, 2014-2015, 2018	ID149, ID150, ID151, ID242, ID292, ID315, ID346, ID421, ID422, ID441, ID447, ProMed
Eritrea
ESwatini/Swaziland			Y	2008					ProMed
Ethiopia							Y	2018-2019	ID334
Gabon					Y	2005-2008	Y	(1984), 2014	ID138, ID401, ID415
Gambia			Y	2002	Y	2002, 2017			OIE database, ProMed
Guinea
Iran							Y	2016	ID258
Iraq			Y	2012-2013			Y	bef 2012	ID259, ID260
Jordan	N		N		N		N		ID64
Kenya	Y	(1997-1998), 2006-7, 2018-2019, 2020-2021	Y	(1997-1998), 2006-7, 2015, 2018-2019, 2020-2021	Y	(1994, 1996, 1997), 2006, 2009, 2010-2012, 2013-2015	Y	2002 2005-2006, 2012-2014, 2015-2016	ID2, ID50, ID55, ID86, ID87, ID94, ID122, ID226, ID149, ID166, ID173, ID191ABC, ID193, ID194, ID222, ID253, ID289, ID308, ID317, ID341, ID345, ID349, ID352, ID355, ID360, ID365, ID371, ID372, ID383, ID385, ID388, ID411, ID429, ID446, ID449, ID450, ID471, ID476, ID480, ID481, ID492, ID497A, ID503, Promed, OIE database, WHO web
Libya			Y	2020			N	2015-2016	ID69, ProMed
Madagascar	Y	(1990-1991), 2008-2009, 2021	Y	(1990-1991), 2008-2009, 2021	Y	(1979), 2009, 2010, 2011-2012, 2012-2013, 2014-2015	Y	2006, 2009, 2010-2011, 2016	ID89, ID149, ID152, ID161, ID221, ID268, ID269, ID270, ID285, ID289, ID332, ID348, ID367, ID398, ID399, ID417, ID418, ID432, ID440, ID468, ID493, ProMed
Malawi
Mali	Y	2016	Y	2016	Y	2015, 2017	Y	2005-2014	ID104, ID135, ProMed
Mauritania	Y	(1987, 1998), 2003, 2010-2011, 2012, 2015, 2020	Y	(1987, 1993, 1998), 2003, 2010-2011, 2012, 2013, 2015, 2020	Y	2002	Y	(1981-1985), 2012, 2013, 2014	ID114, ID139, ID149, ID179, ID184, ID231, ID239, ID244, ID265, ID275, ID276, ID335, ID342, ID405, ID491, ID494, ProMed
Mauritius							N	2007	ID318
Mayotte	Y	2008-2009, 2018-2019	Y	2008-2009, 2018-2019	Y	2011	Y	2007-2008, 2010-2015	ID77, ID212, ID375, ID386, ID457, ProMed, WHO web
Morocco							Y	2009	ID234
Mozambique			Y	(1969), 2014	Y	2011, 2012-2013, 2014	Y	2007, 2010-2011; 2013-2014, 2016, 2018	ID178, ID254, ID255, ID269, ID270, ID326,ID327, ID354, ID386, ID470, ID491, OIE
Namibia			Y	(1955, 1985), 2010-2012			Y	2010-2012	ID209, ID435, ProMed, OIE
Niger	Y	2016	Y	2016			Y	2017	ID98, ID145, ID347, ProMed, WHO web
Nigeria	Y	(1967-1970)			Y	2011-2012, 2017-2018	Y	2015, 2016, 2017-2018	ID14, ID49, ID72, ID152, ID201, ID309+Pius email, ID202, Promed
Poland	N		N		N		N		ID67
Rwanda			Y	2017-2018			Y	2012-2013	ID62, ID238, Promed
Saudi Arabia	Y	2000-2001	Y	2000-2001, 2004	Y	1999, 2008, 2010, 2012	Y	2004, 2007, 2009, 2010, 2011, 2013, 2014, 2015, 2016-2017,	ID9, ID12, ID26, ID27, ID34, ID35, ID42, ID43, ID44, ID45, ID46, ID47, ID100, ID128, ID152, ID170, ID182, ID236, ID241, ID247, ID251, ID261, ID284, ID301, ID316, ID328, ID329, ID381, ID390, ID391,ID423, ID428, ID438, ID452, ID491, ID500, ID501, ID502
Senegal	Y	(1983, 1987, 1993, 1998), 2003, 2013-2014	Y	(1987-1988), 1999, 2001-2003, 2013-2014	Y	1999, 2012	Y	(1996-1998), 2002, 2003, 2004, 2015-2016, 2018-2019, 2020	ID60, ID152, ID225, ID231, ID237, ID261, ID265, ID277, ID279, ID288, ID337, ID455, ID474, ProMed, OIE database
Sierra Leone					Y	2006-2008, 2007-2014			ID160, ID413
Somalia	Y	(1997), 2006-7	Y	2006-07-01			Y	2001-2004	ID151, ID152, ID374, ID476, ID497B, ProMed
South Africa	Y	1999, 2008-9, 2010-11, 2018	Y	1999, 2008-9, 2010-11, 2018	Y	2012-2013, 2015-2016	Y	2003-2004, 2007, 2008, 2015-2016, 2016-2018	ID10, ID63, ID70, ID73, ID78, ID79, ID80, ID108, ID109, ID127, ID140, ID141, ID142, ID152, ID256, ID 319. ID320, ID321, ID380, ID420, ID423, ID439, ID442, ID454, ID456, ID469, ID504, ID505, Promed, OIE database
South Korea							N	2011-2013	ID339, ID343
South Sudan	Y	2017-2018	Y	2017-2018	N	2012-2013	N	2005	ID248, ID272, ProMed
Spain	N		N		N		N	2009-2015	ID287, ID410
Sudan	Y	(1976-1977), 2007-2010, 2011-2012, 2019-2020	Y	(1973-1974), 2007-2010, 2019-2020	Y	(1981), 2015	Y	2008-2009, 2016	ID5, ID15, ID23, ID38, ID39, ID65, ID99, ID120, ID151, ID152, ID155, ID157, ID231, ID233, ID243, ID263, ID291, ID301, ID304, ID382, ID466, ProMed
Tanzania	Y	(1947, 1957, 1997), 2006-2007	Y	(1947, 1957,1960, 1963, 1968, 1977/1978, 1989, 1997/1998) 2006-2007	Y	2004, 2007-2008, 2012, 2014, 2019	Y	2007, 2010, 2011, 2013, 2014-2015,	ID4, ID91, ID114, ID144, ID148, ID163, ID165, ID195, ID199, ID214, ID215, ID294, ID295, ID302, ID314, ID317, ID336, ID358, ID377, ID390, ID392, ID465, ID476, ID495, ID497C, ProMed
Tunisia					Y	2014	Y	2017-2018	ID183, ID363,
Turkey	N		N		N	2013	Y	1999-2001, 2013	ID11, ID169, ID267
Uganda	Y	(1968), 2016, 2019, 2021	Y	2016, 2018, 2019	Y	2016-2018	Y	2000-2001, 2008-2009, 2015, 2016	ID162, ID198, ID217, ID361, ID389, ID444, ID453, ProMed, OIE
Western Sahara							Y	2008	ID204
Yemen	Y	2000-2001, 2014-2016	Y	2000-2001, 2005, 2006, 2007			Y	2003-2004, 2005, 2006, 2007	ID8, ID448, ID496, ID499, ProMed, OIE database
Zambia			Y	(1985-1986)			Y	(1997), 2014	ID136, ID206
Zanzibar					N	2011			ID235
Zimbabwe			Y	(1955, 1969, 1970, 1974), 1978, 1999, 2001			Y	1999, 2007-2009	ID149, ID210, ID260, ID479, OIE database, ProMed
