## Supplementary material for "Paving the way for human vaccination against Rift Valley fever virus: A systematic literature review of RVFV epidemiology from 1999 to 2021": S5_Table Acute human cases 1999-2021

### Sheet: Human cases attack rates
Unique study ID (see S2 and S3 Tables)	Country name	Location study overall (name)	District or County	Onset Year	End Year	Location s population (include species ex 6,585_camels)	LAT in dd.dddd	LON in dd.dddd	Confirmed or Probable Cases	Region's Estimated Population for outbreak year	Confirmed + Probable Case Rate per 100,000	Deaths	Case Fatality Rate
452	Saudi Arabia	Saudi Arabia	Jizan region	2000	2001		16.8894	42.5706	299	1025318	29.1617	95	0.139
12	Saudi Arabia	Saudi Arabia	Asir region	2000	2001	2,378,855_humans in Jizan+Asir+Al-Qunfudah	19.0738	42.8549	354	1297994	27.2729
	Saudi Arabia	Saudi Arabia	Al--Qunfudah section of Makkah region	2000	2001		19.1281	41.0787	30	55543	54.0122
496	Yemen	Yemen	Hodeidah governorate	2000	2001		15.7535	42.9215	1087	402560	33.6003	121	0.111
WHO, Promed	Yemen	Yemen	Hajjah governorate	2000	2001		16.1181	43.3295		2782000
	Yemen	Yemen	Mahweet governorate	2000	2001		15.3993	43.5597		50526
315	Egypt	Egypt Nile Delta	Kafr el Sheikh Governorate	2003	2003		31.3086	30.804	11	2393000	0.459674	4	0.16
	Egypt	Egypt Nile Delta	Beheira	2003	2003		30.8481	30.3436	7	4402000	0.159019
276	Mauritania	Mauritania	Assaba Province	2003	2003		16.776	-11.5248	3	258800	1.1592
	Mauritania	Mauritania	Brakna Province	2003	2003		17.2318	-13.174	9	247948	3.62979
	Mauritania	Mauritania	Trarza Province	2003	2003		17.8657	-14.6569	6	216582	2.77031
	Mauritania	Mauritania	Tagant Province	2003	2003		18.5467	-9.90182	1	64284	1.5556
	Mauritania	Mauritania	Gorgol Province	2003	2003		15.9717	-12.6216	2	266718	0.749856
	Mauritania	Mauritania	Rosso	2003	2003		16.5164	-15.8026	1	40515	2.46822
446	Kenya	Kenya	Baringo	2006	2007		0.8555	36.0893	83	309361	26	5	0.060241
	Kenya	Kenya	Garissa	2006	2007		-0.4543	39.6466	107	445850	24	33	0.308411
	Kenya	Kenya	Kilifi	2006	2007		-3.51125	39.9093	33	653144	5	14	0.424242
	Kenya	Kenya	Ijara	2006	2007		-1.59795	40.5139	75	90287	83	19	0.253333
	Kenya	Kenya	Wajir	2006	2007		1.74883	40.0586	17	63753	26.6654	11	0.647059
492	Kenya	Kenya	Tana River	2006	2007		-2.50398	40.2973	16	223372	7.16294	7	0.4375
503	Kenya	Kenya	Malindi	2006	2007		-3.21918	40.1169	8	481799	1.66044	0	0
	Kenya	Kenya	Isiolo	2006	2007		0.356033	37.5824	7	189477	3.69438	0	0
	Kenya	Kenya	Taita-Taveta	2006	2007		-3.31607	38.485	1	240943	0.415036	0	0
497B	Somalia	Somalia	Lower Juba Region	2006	2007		0.224117	41.6013	74	224280	32.9945	51	0.447	Suspected cases not confirmed due to conflict
	Somalia	Somalia	Gedo Region	2006	2007		3.50335	42.2361	26	427059	6.08815
	Somalia	Somalia	Hiran Region	2006	2007		4.32102	45.2994	7	437376	1.60045
	Somalia	Somalia	Middle Juba Region	2006	2007		2.07805	41.6012	2	304854	0.656052
	Somalia	Somalia	Middle Shabelle Region	2006	2007		2.92502	45.904	4	433469	0.922788
	Somalia	Somalia	Lower Shabelle Region	2006	2007		1.11783	44.0259	1	1009864	0.0990232
144	Tanzania	Tanzania	Arusha	2006	2007	39.6 million_humans, 21.3 million_cattle, 15.2_million goats, 6.4_million sheep	-3.38693	36.683	309	350410	2.15318	144	0.466
	Tanzania	Tanzania	Dodoma	2006	2007		-6.16297	35.7516		345614
	Tanzania	Tanzania	Dar es Salaam	2006	2007		-6.79235	39.2083		3670579
	Tanzania	Tanzania	Manyara	2006	2007		-4.3073	36.9438		1198535
	Tanzania	Tanzania	Morogoro	2006	2007		-6.8278	37.6591		1865752
	Tanzania	Tanzania	Singida	2006	2007		-4.8254	34.763		1152706
	Tanzania	Tanzania	Tanga	2006	2007		-5.08887	39.1023		1720017
465	Tanzania	Tanzania	Iringa	2006	2007		-7.76804	35.6861		791581
	Tanzania	Tanzania	Mwanza	2006	2007		-2.51652	32.9175		2331680
	Tanzania	Tanzania	Pwani	2006	2007		-7.32377	38.8205		923980
ProMed	Burundi	NE Burundi	Muyinga	2007	2007		-2.84607	30.3395	7	632409	1.10688			Suspected cases
211	Comoros	Comoros	Comoros	2007	2007		-11.6741	43.3717	1	642791	0.155572	1	0.1
375	Mayotte	Mayotte	Mamoudzou	2007	2008		-12.7809	45.2279	3	53122	5.64738
	Mayotte	Mayotte	Bandraboua	2007	2008		-12.7034	45.1226	2	13989	14.2969
	Mayotte	Mayotte	Dembeni	2007	2008		-12.8424	45.1857	1	10141	9.86096
	Mayotte	Mayotte	Sada	2007	2008		-12.8503	45.1051	1	8013	12.4797
	Mayotte	Mayotte	Chirongui	2007	2008		-12.934	45.1506	2	8920	22.4215
	Mayotte	Mayotte	Boueni	2007	2008		-12.91	45.0805	1	6189	16.1577
39	Sudan	Sudan	Gazeera	2007	2008		14.886	33.4383	271	3912957	6.92571	161	0.369
	Sudan	Sudan	Sennar	2007	2008		13.5675	33.5672	6	1532085	0.391623
	Sudan	Sudan	White Nile	2007	2008		12.9346	32.4964	24	1140694	2.10398
	Sudan	Sudan	Khartoum	2007	2008		15.4857	32.5541	46	6103912	0.753615
15	Sudan	Central Sudan	Wad Medani	2007	2007		14.393	33.539	18	3911685	0.46016
99	Sudan	Sudan	Nile State	2007	2008	489725_humans	17.1097	33.7898	3	1168972	0.256636
	Sudan	Sudan	Kassala	2007	2008		15.4581	36.404	34	1171118	2.90321
	Sudan	Sudan	Upper Nile	2007	2008		9.88942	32.7181	6	964353	0.622179
399	Madagascar	Madagascar	Antananarivo commune and its neighboring communes (catchment area)	2008	2009		-18.767	46.8691	25	1900000	1.31579	4	0.16
	Madagascar	Madagascar	Fianarantsoa I	2008	2009		-21.4546	47.0875	226	4119002	5.48677
	Madagascar	Madagascar	Fianarantsoa II	2008	2009		-21.5391	46.9028
493	Madagascar	Madagascar	Alaotra Mangoro	2008	2009	1,900,000_humans	-18.0285	48.2394	418	965490	62.199	17	0.04	Suspected cases
	Madagascar	Madagascar	Analamanga	2008	2009		-18.3811	47.2957		2782340
	Madagascar	Madagascar	Anosy	2008	2009		-23.558	45.904		686817
	Madagascar	Madagascar	Itasy	2008	2009		-18.9007	46.9805		690533
	Madagascar	Madagascar	Vakinakaratra	2008	2009		-19.7155	46.6716		1595181
108	South Africa	South Africa	Gauteng	2008	2008		-26.2708	28.1123	17		0.03
	South Africa	South Africa	Limpopo	2008	2008		-23.4013	29.4179
	South Africa	South Africa	Mpumalanga	2008	2008		-25.5653	30.5279
108	South Africa	South Africa	Northern Cape	2009	2009		-29.0467	21.8569	7		0.01
	South Africa	South Africa	KwaZulu-Natal	2009	2009		-28.5306	30.8958
275	Mauritania	Mauritania	Atar	2010	2010		20.5073	-13.053	12	23704	50.6244	3	0.1
	Mauritania	Mauritania	Aoujeft	2010	2010		20.0266	-13.0544	7	7704	90.8619
	Mauritania	Mauritania	Akjoujt	2010	2010		19.7461	-14.3879	4	11235	35.603
	Mauritania	Mauritania	Chingetti	2010	2010		20.4615	-12.3664	1	6030	16.5837
504	South Africa	South Africa	Free State Province	2010	2011		-28.4541	26.7968	278		4.4	25	0.09
	South Africa	South Africa	Northern Cape Province	2010	2011		-29.0467	21.8569			7.25
	South Africa	South Africa	Eastern Cape Province	2010	2011		-32.2968	26.4194			0.25
	South Africa	South Africa	Western Cape Province	2010	2011		-33.2343	21.8419			0.26
	South Africa	South Africa	North West Province	2010	2011		-26.6639	25.2838			0.25
99	Sudan	Sudan	Gazeera	2010	2010		14.886	33.4383	18	4207608	0.427797
120	Sudan	eastern Sudan	Red Sea	2011	2012		19.5904	37.1902	28	1227594	2.28088			Pregnant women
115	Mauritania	Mauritania	Tagant	2012	2012		18.5467	-9.90182	25	80962	30.8787	7	0.28
	Mauritania	Mauritania	Brakna	2012	2012		17.2318	-13.174	7	312277	2.2416	1	0.143
	Mauritania	Mauritania	Trarza	2012	2012		17.8657	-14.6569	5	272773	1.83303	1	0.2
	Mauritania	Mauritania	Assaba	2012	2012		16.776	-11.5248	10	325897	3.06845	1	0.1
	Mauritania	Mauritania	Hodh-El-Gharbi	2012	2012		16.6912	-9.5451	12	294109	4.08012	1	0.083
	Mauritania	Mauritania	Hodh ech Chargui	2012	2012		18.6737	-7.09288	4	430668	0.92879	2	0.5
277	Senegal	Senegal	Mbour department	2013	2014	Jizan = 860,000_humans in 1992	14.4229	-16.9654	8	668878	1.19603
	Senegal	Senegal	Kedougou region	2013	2014		12.5605	-12.1747	2	152134	1.31463
	Senegal	Senegal	Linguere	2013	2014		15.3961	-15.1113	1	241898	0.413397
179	Mauritania	Mauritania	Nouakchott	2015	2015	1630444_humans	18.0735	-15.9582	27	1103631	2.44647	3	0.111
	Mauritania	Mauritania	Aïoun	2015	2015		16.6592	-9.6063	1	17088	5.85206	0	0
	Mauritania	Mauritania	Bababé	2015	2015		16.346	-13.9463	1	7176	13.9353	0	0
	Mauritania	Mauritania	Bassiknou	2015	2015		15.8619	-5.95421	1	10561	9.4688	0	0
	Mauritania	Mauritania	Maghta Lahjar	2015	2015		17.8009	-12.9896	4	17448	22.9253	3	0.75
	Mauritania	Mauritania	Moudjeria	2015	2015		17.8807	-12.33	1	491688	0.203381	1	1
184	Mauritania	Mauritania	Kiffa	2015	2015		16.6258	-11.4055	19	325897	5.83006	4	0.21
	Mauritania	Mauritania	Aleg	2015	2015		17.0516	-13.9115	12	312277	3.84274	1	0.083
135	Mali	Mali	Abeibara	2016	2016		19.11	1.75	2	5658	35.3482	0	0
	Mali	Mali	Gao	2016	2016		16.264	-0.027987	1	106559	0.938447	0	0
347	Niger	Niger	Tahoua region	2016	2016	280,000_humans	14.8905	5.258	399	3317387	12.0275	33	0.083
217	Uganda	Uganda	Kabale District	2016	2016		-1.24932	30.0665	8	215885	3.70568	2	0.25
Promed	South Sudan	South Sudan	East Lakes	2017	2018		9.08371	29.8056	9	335130	2.68553
308	Kenya	Kenya	Wajir	2018	2018	Wajir 852,963_humans; Marsabit 372,931_humans; Siaya 964,390_humans	-0.0235667	37.9062	21	852963	2.46201	3	0.143
	Kenya	Kenya	Marsabit	2018	2018		1.74883	40.0586	8	372931	2.14517	3	0.375
	Kenya	Kenya	Siaya	2018	2018		2.3355	37.9944	1	964390	0.103692	1	1
77	Mayotte	Mayotte	N/A	2018	2019		-12.8193	45.1566	142	288926	49.1475	0	0
79	South Africa	Free State Province, South Africa	Jacobsdal District	2018	2018		-29.1333	24.7974	4	2928903	0.13657	0	0
ProMed	Central Africa Republic	Central Africa Republic	Boali sub-prefecture	2019	2019		4.88875	18.1429	1	441659	0.226419	0	0
Promed	Uganda	Uganda	Obongi and Ntoroko Districts	2019	2019		3.24121	31.5513	2	132040	1.51469	2	1
WHO, Promed	Kenya	Kenya	Isiolo	2020	2021		0.356033	37.5824	32	268002	1.0549	14	0.438
	Kenya	Kenya	Mandera	2020	2021		3.93564	41.8551		867457
	Kenya	Kenya	Murang’a	2020	2021		-0.783928	37.04		1056640
	Kenya	Kenya	Garissa	2020	2021		-0.4543	39.6466		841353
WHO, Promed	Mauritania	Mauritania	Brakna	2020	2020		17.2318	-13.174	75	367385	2.138	25	0.333
	Mauritania	Mauritania	Trarza	2020	2020		17.8657	-14.6569		321872
	Mauritania	Mauritania	Gorgol	2020	2020		15.9717	-12.6216		396382
	Mauritania	Mauritania	Adrar	2020	2020		19.8652	-12.8055		73936
	Mauritania	Mauritania	Assaba	2020	2020		16.776	-11.5248		384558
	Mauritania	Mauritania	Hodh El Gharby	2020	2020		16.6912	-9.5451		347049
	Mauritania	Mauritania	Hodh El Chargui	2020	2020		18.6737	-7.09288		508188
	Mauritania	Mauritania	Guidimaka	2020	2020		15.2557	-12.2548		315094
	Mauritania	Mauritania	Nouakchott Sud	2020	2020		17.9709	-15.9465		502294
	Mauritania	Mauritania	Nouakchott Ouest	2020	2020		18.1502	-15.9933		195661
	Mauritania	Mauritania	Tagant	2020	2020		18.5467	-9.90182		95535
Promed	Sudan	Sudan	Northern State	2020	2020		18.4446	30.1589	1962	1141807	171.833	79	0.04	Suspect cases
											2.57687	3	0.141
