## Supplementary material for "Paving the way for human vaccination against Rift Valley fever virus: A systematic literature review of RVFV epidemiology from 1999 to 2021": S6_Table RVFV lineage studies

### Sheet: Lineage_Strain
Country, Study Year	RVFV affected species studied	RVFV lineage Information	Unique Study ID (see S2 and S3 Tables)
Central African Republic_2010-2012	Humans, Domestic animals	sequenced a CAR isolates from 1969 and 1985. They were 'East/Central African Cluster'	478
Chad_2001	Humans	East/Central lineage	216
China_2016	Humans	Lineage E, closest to South Africa 2009	310
China_2016	Humans	a reassortant comprising the L and M genes from lineage E and the S gene from lineage A.	353
Comoros_2007	Humans	Kenya 1 lineage	211
Comoros_2010-2011	Domestic animals	Highly conserved partial M sequence corresponding to Genbank positions 2152–3078 (zebu) identified as. Anjouan 2011 (CVII-14) and embedded within the largest East African clade. Clade includes strains isolated over the two last epidemics in Kenya from 2006 to 2007 (Birdet al., 2007) and Madagascar from 2008 to 2009 (Andria-mandimby et al., 2010), as well as previous isolates from Mayotte in 2008 …	431
Kenya_2006-2007	Domestic animals, Wild animals	Kenya 1 and Kenya 2 links to Saudi_2000 and Kenya_1997-8	173
Kenya_2006-2007	Humans	Segment analyzed for these viruses also had a similarly high homology with the RVF strains involved in the 1996–1997 RVF outbreak in Kenya (Kenya 9800523 strain) and 2000 outbreak in Saudi Arabia (Saudi 2000-10911)	446
Kenya_2006, Saudi Arabia_2000	Humans, Domestic animals, Insects	the Kenya-128B-15 strain and SA01-1322 strain were most closely related (99.8%) to strain RVFV-2007002476 (bovine isolate) and strain Saudi 2000-10911 (human isolate)	312
Kenya, Tanzania, Madagascar, Somalia, Sudan	Humans, Domestic animals	Multiple in Figs 2 and 3	111
Kenya, Tanzania, Somalia_2006-2007	Humans, Domestic animals	3 distinct lineages of RVF virus isolates involved in the 2006–2007 epidemic in eastern Africa. The Kenya 1 lineage viruses consisted of 2 sublineages (Kenya 1a and Kenya1b) and included isolates from humans, livestock, or mosquitoes . The Kenya 2 and Tanzania 1 lineage viruses clustered with bootstrap values of 98%–100%. Comparison of isolates from different foci from North Eastern Province regi…	476
link to South Africa_2008-9 and South Africa_2010-11	Humans	15 groups A through O identified by gene sequencing 200+ isolates	147
Madagascar_2008 and 2009	Humans, Domestic animals	clustered within the Kenya-1 and -1a lineages	89
Madagascar_2008-2009	Insects	8 Malagasy mosquitoes RVFV strains were identical or close to the sequences obtained from human and cattle RVFV strains that circulated in the Haute Matsiatra region in Madagascar during the outbreaks in 2008 and 2009 and to sequences obtained from Kenyan livestock strains that circulated in 2006–2007, especially to Kenya-1 and 1a lineages	398
Mauritania_2003	Humans, Domestic animals, Insects	East/Central lineage: contains viral strains that circulated in Madagascar (1991), Kenya (1997), Chad (2001), and Saudi Arabia (2001).	276
Mauritania_2010	Domestic animals	Shared ancestor between the Mauritania 2010 strain and strains from Zimbabwe (2269, 763, and2373), Kenya (155_57 and 56IB8), South Africa (Kakamas, SA75 and SA51VanWyck), Uganda (Entebbe), andother strains linked to the 1987 outbreak of RVF in Mauritania (OS1, OS3, OS8, and OS9)	244
Mauritania_2010	Humans, Domestic animals, Insects	West Africa lineage and were closely related to strains from Diawara (1998) and Hodh El Garbi (1998) in Mauritania and from Kenya (1965), Zimbabwe (1974), and Zambia (1975) (Figure 2).	275
Mauritania_2010-2011	Domestic animals	similar to Mauritania 1987	335
Mauritania_2012	Humans	12 strains isolated, all strains cluster into the West African lineage and grouped with strains from previous 2010 maurirania outbreak; See figure 2	115
Mauritania_2015	Humans	The strains were different from the other RVF strains isolated in Mauritania in 2010 and 2012 and more closely related to those from Senegal in 2013 [27] and clustered in the Egyptian lineage (Figure 3).	179
Mayotte_2018-2019	Humans, Domestic animals	Kenya-2 clade	458
Mozambique_2014	Domestic animals	Maputo RVF viruses belonged to lineage C, which suggested that the outbreaks had close links to the 2007 and 2010 RVF outbreaks in Sudan.	255
N/A	Domestic animals	Saudi Arabia 2001 (SA01) and Kenya 2006 (Ken06)	97
N/A	Humans, Domestic animals, Insects	Define 3 genotypes: Egyptian, Central Africa, Western Africa	138
Namibia_2010	Domestic animals	Low diversity of partial M segment; isolate Namibia 2010 belongs to the same group of RVFV strains isolated in South Africa in 2009 (SA404/09) and 2010 (SA85/10, SA1224/10, SA373/10, SA1221/10, SA276/10, SA276/10, SA106/10, SA404/09, SA423/10, SA482/10, SA71/10, and SA54/10).The cluster corresponds to lineage H of RVFV identified by Grobbelaar et al. (11). SPU77/04, which was isolated from a huma…	435
Niger_2016	Humans, Domestic animals	The phylogenetic analysis of the small and med-ium segments of the RVFV gene demonstrated thecirculation of the same strains in both humans andanimals. These strains clustered with RVFV strainswhich circulated in Senegal and Mauritania, respec-tively in 2013 and 2015	347
Saudi Arabia_2000	Humans, Domestic animals	Horn of Africa 1997-1999 strain	33
Saudi Arabia_2000	Insects	The phylogram for segment M demonstrates that the most closely related RVFV isolates were from Kenya (1997) and Madagascar (1991).	438
Saudi Arabia, Yemen_2000-2001	Humans	Same virus found in both Saudi arabia and Yemen. It was clodely related to Kenya 1997 and Madagascar 1991 strains	381
Senegal_2012	Humans, Insects	Closely linked with "Mauritania strains"	279
Senegal_2013 and 2014	Humans, Domestic animals, Insects	Eastern African strain	277
South Africa_1950-2011	Humans, Domestic animals, Wild animals	Mentions Lineages detected in ID146 Grobbelar phylogeny study	443
South Africa_2008-2010	Domestic animals	Complete genome sequence analysis of viruses isolated from the 2008 outbreak clusters them in Lineage C together with isolates from a 2007 outbreak in Kenya, known as Lineage Kenya-1. All the isolates from the 2010 outbreaks clustered in Lineage H	420
South Africa_2008-2011	Domestic animals	Lineage C, Lineage K and the novel lineage H	70
South Africa_2008-2011	Humans	2008-9 = Lineage C, 2010-11 Lineage H	110
South Africa_2008-9; South Africa_2010-11	Humans	Lineage C in 2008-9, Lineage H in 2010-11	108
South Africa_2008-9; South Africa_2010-11	Humans	Lineage C in 2008-9; Lineage H and one recombinant in 2010-11	146
South Africa_2018	Domestic animals	Lineage K link to 2018 human isolate in ID78	127
South Africa_2018	Humans	Linegage E	78
South Africa_2018	Humans	K and E: The virus detected in Free State Province in 2018 groups in the distant lineage K. In phylogenetic analyses of the L and M segments, isolate SA344-18 grouped with lineage E;	321
Sudan_2007 and 2010	Humans	Kenya 1 and 2 sublineages	74
Sudan_2007, Sudan_2010	Humans	Kenya 2 and Kenya 1	99
Tanzania_2006-2007	Humans, Domestic animals	Mentions Tanzania-specific mutations not found in Kenya in 2007	393
Uganda_2016	Humans, Domestic animals	All three segments (S, M, and L) of the Kabale-2016 viruses are most closely related to viruses from the Kenya-2 clade, identified during the last epizootic in 2006–2007	389
Senegal_2002,2003	Insects	14 different strains isolated from Ae vexans but does not specify what the strains are	60
