## Supplementary material for "Paving the way for human vaccination against Rift Valley fever virus: A systematic literature review of RVFV epidemiology from 1999 to 2021": S10_Table Effect of occupation

### Sheet: Occupation results
Occupation	Country	Results	Unique Study ID (see S2 ans S3 Tables)
Butcher	Saudi Arabia	Sub-tasks seroprevalence: butcher = 17.9%; skinner = 26.1%; general worker = 12%	128
	Egypt	Farmers and butchers combined 12.9% seroprevalence	441
	Saudi Arabia	8% seroprevalence	484
	Madagascar	17.3% seroprevalence	417
	Saudi Arabia	All in study were butchers, all were negative	45
	Central African Republic	All in study were high risk; butchers>breeders>slaughterhouse workers>vets	478
	Madagascar	2/16 acute cases in outbreak were butchers	399
Slaughterhouse workers	Kenya	for slaughterhouse workers being the one that cuts animal's throat	222
	Madagascar	all serosurvey participants were abattoir workers	89
Herders	Kenya	Higher seroprevalence	194
	Kenya	Higher seroprevalence	360
	Kenya	Proportion of cases 76% herdsman/woman, 24% unemployed	308
	Kenya	50% of cases were herdsmen	503
	Kenya	Proportion with acute infection Herdspersons (35%),	446
Pastoralist	Tanzania	Pastoralist highest seroprevalence	4
	Kenya	Pastoralist = 35%, Farmer = 29.7%, Student = 0.85%, other = 14.3%	166
Shepherds	Yemen	Shepherds had the largest group among the 154 positives	448
	Mauritania	8 (26%) shepherds, 7 (23%) animal breeders, 1 (3%) farmer, 1 (3%) veterinarian, 1 (3%) baker, and 1 (3%) fisherman	184
	Saudi Arabia	Seroprevalence: shepherds (14.7%), farmers (8.3%), others < 6%	123
Farmers	Saudi Arabia	Seroprevalence: shepherds (14.7%), farmers (8.3%), others < 6%	35
	Kenya	Herdspersons (35%), housewives (24%), farmers (23%)	2
	South Africa	Limited group of farmers and veterinarians tested	109
	Gabon	Hunters highest followed by farmers (2.4%)	401
	Sudan	housewives followed by farmers, students, shepherd workers and the free were more	382
	Mayotte	Farmer 32% seropositive, administrator 1.3%, unemployed 5.5%	386
	South Africa	All included were sheep farmers; overall =	79
	Saudi Arabia	All male and most female patients were farmers, herders, or both.	43
	South Africa	All were farmers and animal care workers, overall=	439
	South Africa	Farm workers: Performed at a sheep farm with an active outbreak- everyone was a farm worker with many animal exposures	320
	Madagascar	4/16 acute cases breeders	399
Housewives	Sudan	Housewives followed by farmers, students, shepherd workers and the free were more	382
	Uganda	housewife at 8% (4/49) seropositivity and preparing raw meat statistically associated with exposure	444
	Mauritania	Housewives and shepherds had significantly higher attack rates	115
	Kenya	20/72 acute cases (28%) were housewives	446
	Kenya	Proportion with acute infection Herdspersons (35%), housewives (24%), farmers (23%)	2
Veterinarians and animal care workers	South Africa	dip tank workers and acute febrile patients all had negative RVFV serology	380
	South Africa	Limited group of farmers and veterinarians tested	109
	South Africa	farm workers and ACHWs	439
Breeders	Mauritania	, 7 (23%) animal breeders	184
	Madagascar	2/16 were butchers, 2 were cattle breeders, 4 were farmers	399
Hunters	Gabon	Hunters had the highest seroprevalence of those tested at 4.4%, followed by3.5% in farmers and 2.4% for other professions combined	401
Road worker	Angola/China	Roadbuilding worker from China working in Angola	364
45 of the 507 papers assessed occupation as a human risk factor and only 14 found occupation statistically significant. However, not all of the studies were population-based, so the lack statistical significance can be attributed to the study design and target populations. All mentions of occupation as a risk factor are summarized in the accompanying table which included risk factors assessed in …
Additionally, there is overlap between occupation and lifestyle. For example, those that are called herders may not necessarily live a pastoralist lifestyle, so they have been separated in the table. In other instances, we have combined common terminology for the same profession for example, slaughterhouse and abattoir worker. Since butchering occurs after the animal has been slaughtered, this oc…
