## Supplementary material for "Paving the way for human vaccination against Rift Valley fever virus: A systematic literature review of RVFV epidemiology from 1999 to 2021": S11_Table Livestock risk factors for RVFV

### Sheet: Animal Risk Factors Other asses
Unique Study ID (see S2 and S3 Tables)	First Author Last Name	Title of paper	Other risk factors identified for livestock infections or exposures	Species assessed in study
314	Sindato	A Spatial Analysis of Rift Valley Fever VirusSeropositivity in Domestic Ruminants inTanzania	Born into herd vs introduced, water holding capacity of soil, history of abortions, history of RVF outbreak, density of animals,	Cattle, Sheep, Goats
322	Jori	Serological Evidence of Rift Valley Fever Virus Circulation in Domestic Cattle	Capture Site, Location	Cattle, Wild ungulates (has hooves)
49	Alhaji	Participatory survey of Rift Valley fever in nomadic pastoral communities of North-central Nigeria: The associated risk pathways and factors	contacts with wildlife	Cattle
73	van den Bergh	High seroconversion rate to Rift Valley fever virus in cattle and goats in far northern KwaZulu-Natal, South Africa, in the absence of reported outbreaks	Diptank sampled from	Goats
453	Magona	Rift Valley fever in Uganda: Seroprevalence and risk factor surveillance vis-a-vis mosquito vectors, anti-RVF virus IgG and RVF virus neutralizing antibodies in goats	district location	Goats
377	Sindato	Spatial distribution of non-clinical Rift Valley fever viral activity in domestic and wild ruminants in northern Tanzania	elevation below 1000 meters	Cattle, Sheep, Goats
178	Blomstrom	Seroprevalence of Rift Valley fever virus in sheep and goats in Zambezia, Mozambique	Farm history of deaths or abortions	Sheep, Goats
456	Mdlulwa	Evaluating the impact of 2010 Rift Valley fever outbreaks on sheep numbers in three provinces of South Africa	Farmer age, years in farming	Sheep
210	Caron	Relationship between burden of infection in ungulate populations and wildlife/livestock interfaces	fencing separation from wildlife	Cattle
221	Chevalier	An unexpected recurrent transmission of Rift Valley fever virus in cattle in a temperate and mountainous area of Madagascar.	herd replacement = purchase vs. own breeding	Cattle
479	Ndengu	Seroprevalence and associated risk factors of Rift Valley fever in cattle and selected wildlife species at the livestock/wildlife interface areas of Gonarezhou National Park, Zimbabwe.	History of abortion	Cattle
308	Hassan	Epidemiological Investigation of a Rift Valley Fever Outbreak in Humans and Livestock in Kenya, 2018	history of abortions, death of young animals <3 months old, hemorrhagic syndrome	Sheep, Goats, Camels
384	Roger	Rift Valley Fever in Ruminants, Republic of Comoros, 2009	Island	Cattle, Sheep, Goats
294	Swai	Seroprevalence of Rift Valley fever virus infection in camels (dromedaries) in northern Tanzania	local vs imported from elsewhere, location	Camels
241	Shabana	Seroprevalence of some viral and bacterial zoonoses in domestic ruminants in Medina	local vs imported, sourced from a veterinary clinic, slaughterhouse, private farm	Sheep, Goats, Camels
415	Maganga	Serological Evidence for the Circulation of Rift Valley Fever Virus in Domestic Small Ruminants in Southern Gabon	locatiom	Sheep, Goats
365	Lichoti	Detection of Rift Valley Fever Virus Interepidemic Activity in Some Hotspot Areas of Kenya by Sentinel AnimalSurveillance, 2009–2012	Location	Sheep, Goats
69	Mahmoud	Rift Valley fever virus: a serological survey in Libyan ruminants	Location	Cattle, Sheep, Goats
254	Fafetine	Serological Evidence of Rift Valley Fever Virus Circulation in Sheep and Goats in Zambezia Province, Mozambique.	location	Sheep, goats
394	Roger	Evidence for Circulation of the Rift Valley Fever Virus among Livestock in the Union of Comoros	Location	Cattle, Goats
402	Poueme	Seroprevalence and Associated Risk Factors of Rift Valley Fever in Domestic Small Ruminants in the North Region of Cameroon	Location	Sheep, Goats
422	Mroz	Rift Valley fever virus infections in Egyptian cattle and their prevention	Location	Cattle
470	Moiane B	High seroprevalence of Rift Valley fever phlebovirus in domestic ruminants and African Buffaloes in Mozambique shows need for intensified surveillance	location	Cattle, Sheep, Goats, Wild ungulates (has hooves)
454	Mapaco	An investigation into an outbreak of Rift Valley fever on a cattle farm in Bela-Bela, South Africa, in 2008	location by farm	Cattle
478	Nakoune	Rift Valley Fever Virus Circulating among Ruminants, Mosquitoes and Humans in the Central African Republic	Location outside Bangui	Cattle, Sheep, Goats
363	Selmi	First serological evidence of the Rift Valley fever Phlebovirus in Tunisian camels	Location, abortion history, exposure to shoats, camel use	Camels
358	Sumaye	Inter-epidemic transmission of Rift Valley fever in livestock in the Kilombero River Valley, Tanzania: a cross-sectional survey.	Location, mixed herds	Cattle, Sheep, Goats
63	Van den Bergh	Neutralizing antibodies against Rift Valley fever virus in wild antelope in far northern KwaZulu-Natal, South Africa, indicate recent virus circulation	Location, Species, Sampling Year	Wild ungulates (has hooves)
166	Bett	Association between Rift Valley fever virus seroprevalences in livestock and humans and their respective intra-cluster correlation coefficients, Tana River County, Kenya	Location: Bura vs. Hola	Cattle, Sheep, Goats
6	Abakar	Seroprevalence of Rift Valley Fever, Q Fever, and Brucellosis in Ruminants on the Southeastern Shore of Lake Chad	Mainland vs island inhabitants	Cattle, Sheep, Goats
236	Elfadil	Factors associated with Rift Valley fever in south-west Saudi Arabia	mosquito density	N/A
386	Lernout	Rift valley fever in humans and animals in Mayotte, an endemic situation?	No abortus disposal, new animals added, mixed ruminant herds	Cattle, Sheep, Goats
482	Munyua	Rift Valley Fever Outbreak in Livestock in Kenya, 2006–2007	No risk factors assessed specifically but target survey included presence of abortions, mortalities in the young lambs, hemorrhagic syndrome, and herds in homesteads where human illness was reported	Cattle, Sheep, Goats
234	El-Harrak	Rift Valley and West Nile Virus Antibodies in Camels, North Africa	Origin	Camels
242	El Bahgy	Epidemiological surveillance of bovine viral diarrhea and rift valley fever infections in camel	origin = Sudan vs. Local	Camels
334	Asebe	Seroprevalence of Rift Valley Fever and West Nile Fever in Cattle in Gambella Region, South West Ethiopia	Parity, Location, history of abortions, history of mass death, previous history excess salivation, loss appetite, weakness, diarrhea, nausea	Cattle
14	Alhaji	Seropositivity and associated intrinsic and extrinsic factors for Rift Valley fever virus occurrence in pastoral herds of Nigeria: a cross sectional survey	Production system (pastoralist vs agropastoralist)	Cattle
355	Lwande	Spatio-temporal variation in prevalence of RiftValley fever: a post-epidemic serum survey incattle and wildlife in Kenya	Proximity to wild animals, location, species	Cattle, Wild ungulates (has hooves), Other wild animals
114	Wensman	A study of Rift Valley fever virus in Morogoro and Arusha regions of Tanzania - serology and farmers' perceptions.	proximity to wildlife. co-grazing with cattle that range farther	Cattle, Sheep, Goats
186	Boussini	Prevalence of Rift Valley fever in domestic ruminants in the central and northern regions of Burkina Faso	region	Cattle, Sheep, Goats
195	Salekwa	Circulation of Rift Valley Fever Virus Antibody in Cattle during Inter-Epizootic/EpidemicPeriods in Selected Regions of Tanzania	Region	Cattle
258	Fakour	The first positive serological study on rift valley fever in ruminants of Iran	season	Cattle, Sheep, Goats
441	Byomi	SOME ASSOCIATED RISK FACTORS WITH THE OCCURRENCE OF RIFT VALLEY FEVER IN ANIMALS AND MAN IN CERTAIN LOCALITIES OF NILE DELTA, EGYPT	season, hx abortion; other animal assessed is buffaloes	Cattle, Sheep, Goats, buffalo
372	Mbotha	Inter-epidemic Rift Valley fever virus seroconversions in an irrigation scheme in Bura, south-east Kenya	Site (type of land use)	Sheep, Goats
392	Sindato	Spatial and temporal pattern of Rift Valley fever outbreaks in Tanzania; 1930 to 2007	soil type, east vs west Rift Valley location, land use	Cattle, Sheep, Goats
396	Rissman	Evidence for enzootic circulation of Rift Valley fever virus among livestock in Cameroon	Species, region, year	Cattle, Sheep, Goats
162	Magona	A retrospective sero-epidemiological study on Rift Valley fever in cattle in Uganda between 1997 to 2009	specific farms	Cattle, Sheep, Goats
315	Hanafi	Virus isolations and high population density implicate Culex antennatus (Becker) (Diptera: Culicidae) as a vector of Rift Valley Fever virus during an outbreak in the Nile Delta of Egypt	Tested animals were probably sick or aborted	N/A
468	Nicolas	Description and analysis of the cattle trade network in the Madagascar highlands: Potential role in the diffusion of Rift Valley fever virus	Trading social network analysis	Cattle
469	Ngoshe	Patterns of Rift Valley fever virus seropositivity in domestic ruminants in central South Africa four years after a large outbreak	Year last RVF vx, access to seasonal pan, river access, type of farm, RVF confirmed farm previous, abortion past 3 months, farm size, slaughter on farm, quarantine newly introduced, new introduction to herd, mixing with wildlife, kraaled at night	Cattle, Sheep, Goats
